# Classifying sex with MRI

**DOI:** 10.1101/2022.04.27.22274355

**Authors:** Matthis Ebel, Martin Lotze, Martin Domin, Nicola Neumann, Mario Stanke

## Abstract

Sex differences in the size of specific brain structures have been extensively studied but careful and reproducible statistical hypothesis testing to identify them produced overall small effect sizes and differences brains of males and females. On the other hand, multivariate statistical or machine learning methods that analyse MR images of the whole brain have reported respectable accuracies for the task of distinguishing males from females. However, most existing studies lacked a careful control for brain volume differences between sexes and, if done, their accuracy often declined to 70% or below. This raises questions on the relevance of accuracies achieved without careful control of overall volume. Also the potential applicability is uncertain insofar as the robustness of methods had rarely been tested or they suffered from poor accuracy when applied on a different cohort.

We examined how accurately sex can be classified with multivariate methods from gray matter properties of the human brain when correcting for overall brain volume. We also tested, how robust machine learning classifiers are when predicting cross-cohort, i.e. when they are used on a different cohort than they were trained on. Further, we studied how their accuracy depends on the size of the training set. MRI data was used from two population based data sets of 3308 mostly older adults from the Study of Health in Pomerania (SHIP) and 1113 mostly younger adults from the Human Connectome Project (HCP), respectively. Our new open source program BraiNN is based on a 3D convolutional neural network and was compared with a simple logistic regression approach.

When using the gold standard method of matching male and female participants for total intracranial volume, BraiNN achieved 86% accuracy when predicting sex on the same (SHIP) cohort and 73% accuracy when cross-predicting on the HCP cohort. Logistic regression achieved an accuracy >90% on the SHIP cohort, but required a large number of training examples to perform well and did not generalize well across cohorts. On the other hand, BraiNN lost less than 2% accuracy when the cohort size was reduced from 3308 to 1274.
