## Supplementary material for "Classifying sex with MRI": regions of interest

### Sheet: Neuromorphometrics_Derived_ROIs
Summen-ROI	ROIid	ROIabbr	ROIname	ROIbaseid	ROIbasename	Voxel	Volume	XYZ
Amygdala/Hippocampus	7	lAmy	Left Amygdala	[ 31 32 ]	Left/Right:Amygdala	348	1.17	-21.30,-5.39,-19.35
Amygdala/Hippocampus	8	rAmy	Right Amygdala	[ 31 32 ]	Left/Right:Amygdala	351	1.18	21.55,-4.37,-19.26
Amygdala/Hippocampus	21	lHip	Left Hippocampus	[ 47 48 ]	Left/Right:Hippocampus	1258	4.25	-25.13,-22.45,-13.04
Amygdala/Hippocampus	22	rHip	Right Hippocampus	[ 47 48 ]	Left/Right:Hippocampus	1411	4.76	26.35,-20.89,-13.20
Amygdala/Hippocampus	107	lParHipGy	Left Parahippocampus Gyrus	[ 170 171 ]	Left/Right:PHG-parahippocampal-gyrus	1455	4.91	-20.80,-22.69,-22.85
Amygdala/Hippocampus	108	rParHipGy	Right Parahippocampus Gyrus	[ 170 171 ]	Left/Right:PHG-parahippocampal-gyrus	1458	4.92	21.62,-20.87,-23.40
Basalganglia/Putamen	5	lAcc	Left Accumbens	[ 23 30 ]	Left/Right:Accumbens-Area	151	0.51	-9.27,11.88,-6.55
Basalganglia/Putamen	6	rAcc	Right Accumbens	[ 23 30 ]	Left/Right:Accumbens-Area	154	0.52	9.55,12.18,-6.00
Basalganglia/Putamen	11	lCau	Left Caudate	[ 36 37 ]	Left/Right:Caudate	1174	3.96	-12.95,8.91,10.31
Basalganglia/Putamen	12	rCau	Right Caudate	[ 36 37 ]	Left/Right:Caudate	1283	4.33	13.95,10.01,11.02
Basalganglia/Putamen	27	lPal	Left Pallidum	[ 55 56 ]	Left/Right:Pallidum	519	1.75	-19.65,-3.31,-2.23
Basalganglia/Putamen	28	rPal	Right Pallidum	[ 55 56 ]	Left/Right:Pallidum	520	1.75	20.63,-2.40,-1.89
Basalganglia/Putamen	29	lPut	Left Putamen	[ 57 58 ]	Left/Right:Putamen	1417	4.78	-24.84,0.93,0.01
Basalganglia/Putamen	30	rPut	Right Putamen	[ 57 58 ]	Left/Right:Putamen	1388	4.68	25.75,2.17,0.03
Brainstem	9	lBst	Left Brainstem	[ 35 ]	Both:Brain-Stem	3759	12.69	-5.42,-30.00,-30.50
Brainstem	10	rBst	Right Brainstem	[ 35 ]	Both:Brain-Stem	4148	14	5.87,-30.26,-33.41
Cerebellum/Anterior cerebellar hem.	13	lExtCbe	Left Exterior Cerebellum	[ 38 39 ]	Left/Right:Cerebellum-Exterior	22581	76.21	-24.93,-62.27,-38.30
Cerebellum/Anterior cerebellar hem.	14	rExtCbe	Right Exterior Cerebellum	[ 38 39 ]	Left/Right:Cerebellum-Exterior	22289	75.23	25.04,-62.11,-38.00
Cerebellum/Anterior cerebellar hem.	15	lCbeWM	Left Cerebellum White Matter	[ 40 41 ]	Left/Right:Cerebellum-White-Matter	5239	17.68	-17.45,-51.62,-35.48
Cerebellum/Anterior cerebellar hem.	16	rCbeWM	Right Cerebellum White Matter	[ 40 41 ]	Left/Right:Cerebellum-White-Matter	4769	16.1	17.85,-51.01,-35.16
Cerebellum/Anterior cerebellar hem.	37	lCbeLoCbe1-5	Left Cerebellar Lobule Cerebellar Vermal Lobules I-V	[ 71 ]	Both:Cerebellar-Vermal-Lobules-I-V	1136	3.83	-2.84,-53.07,-11.17
Cerebellum/Anterior cerebellar hem.	38	rCbeLoCbe1-5	Right Cerebellar Lobule Cerebellar Vermal Lobules I-V	[ 71 ]	Both:Cerebellar-Vermal-Lobules-I-V	1020	3.44	4.05,-53.37,-11.48
Cerebellum/Anterior cerebellar hem.	39	lCbeLoCbe6-7	Left Cerebellar Lobule Cerebellar Vermal Lobules VI-VII	[ 72 ]	Both:Cerebellar-Vermal-Lobules-VI-VII	492	1.66	-1.48,-70.81,-22.79
Cerebellum/Anterior cerebellar hem.	40	rCbeLoCbe6-7	Right Cerebellar Lobule Cerebellar Vermal Lobules VI-VII	[ 72 ]	Both:Cerebellar-Vermal-Lobules-VI-VII	460	1.55	3.01,-70.61,-21.97
Cerebellum/Anterior cerebellar hem.	41	lCbeLoCbe8-10	Left Cerebellar Lobule Cerebellar Vermal Lobules VIII-X	[ 73 ]	Both:Cerebellar-Vermal-Lobules-VIII-X	579	1.95	-2.06,-62.71,-39.58
Cerebellum/Anterior cerebellar hem.	42	rCbeLoCbe8-10	Right Cerebellar Lobule Cerebellar Vermal Lobules VIII-X	[ 73 ]	Both:Cerebellar-Vermal-Lobules-VIII-X	474	1.6	3.22,-62.40,-39.18
Frontal gyri/dlPFC: BA45	81	lMidFroGy	Left Middle Frontal Gyrus	[ 142 143 ]	Left/Right:MFG-middle-frontal-gyrus	9325	31.47	-36.88,29.49,32.98
Frontal gyri/dlPFC: BA45	91	lSupMedFroGy	Left Superior Medial Frontal Gyrus	[ 152 153 ]	Left/Right:MSFG-superior-frontal-gyrus-medial-segment	3039	10.26	-3.83,45.28,27.10
Frontal gyri/dlPFC: BA45	92	rSupMedFroGy	Right Superior Medial Frontal Gyrus	[ 152 153 ]	Left/Right:MSFG-superior-frontal-gyrus-medial-segment	3473	11.72	5.09,44.89,24.12
Frontal gyri/dlPFC: BA45	99	lInfFroGy	Left Inferior Frontal Gyrus	[ 162 163 ]	Left/Right:OpIFG-opercular-part-of-the-inferior-frontal-gyrus	1486	5.02	-51.16,15.39,15.73
Frontal gyri/dlPFC: BA45	100	rInfFroGy	Right Inferior Frontal Gyrus	[ 162 163 ]	Left/Right:OpIFG-opercular-part-of-the-inferior-frontal-gyrus	1600	5.4	51.95,16.75,16.38
Frontal gyri/dlPFC: BA45	101	lInfFroOrbGy	Left Inferior Frontal Orbital Gyrus	[ 164 165 ]	Left/Right:OrIFG-orbital-part-of-the-inferior-frontal-gyrus	610	2.06	-44.55,29.84,-9.02
Frontal gyri/dlPFC: BA45	102	rInfFroOrbGy	Right Inferior Frontal Orbital Gyrus	[ 164 165 ]	Left/Right:OrIFG-orbital-part-of-the-inferior-frontal-gyrus	616	2.08	46.11,30.47,-8.76
Frontal gyri/dlPFC: BA45	125	lSupFroGy	Left Superior Frontal Gyrus	[ 190 191 ]	Left/Right:SFG-superior-frontal-gyrus	7435	25.09	-17.14,28.51,48.40
Frontal gyri/dlPFC: BA45	126	rSupFroGy	Right Superior Frontal Gyrus	[ 190 191 ]	Left/Right:SFG-superior-frontal-gyrus	7255	24.49	18.76,30.28,47.94
Frontal gyri/dlPFC: BA45	139	lInfFroAngGy	Left Inferior Frontal Angular Gyrus	[ 204 205 ]	Left/Right:TrIFG-triangular-part-of-the-inferior-frontal-gyrus	1419	4.79	-49.62,32.76,4.67
Frontal gyri/dlPFC: BA45	140	rInfFroAngGy	Right Inferior Frontal Angular Gyrus	[ 204 205 ]	Left/Right:TrIFG-triangular-part-of-the-inferior-frontal-gyrus	1521	5.13	50.62,33.27,5.01
Frontal gyri/dlPFC: BA45	82	rMidFroGy	Right Middle Frontal Gyrus	[ 142 143 ]	Left/Right:MFG-middle-frontal-gyrus	9190	31.02	38.22,31.10,32.41
Frontal pole	43	lBasCbr+FobBr	Left Basal Cerebrum and Forebrain Brain	[ 75 76 ]	Left/Right:Basal-Forebrain	169	0.57	-14.50,4.28,-15.73
Frontal pole	44	rBasCbr+FobBr	Right Basal Cerebrum and Forebrain Brain	[ 75 76 ]	Left/Right:Basal-Forebrain	193	0.65	14.18,5.20,-14.97
Frontal pole	49	lAntOrbGy	Left Anterior Orbital Gyrus	[ 104 105 ]	Left/Right:AOrG-anterior-orbital-gyrus	829	2.8	-27.43,50.14,-13.29
Frontal pole	50	rAntOrbGy	Right Anterior Orbital Gyrus	[ 104 105 ]	Left/Right:AOrG-anterior-orbital-gyrus	814	2.75	27.90,51.14,-13.38
Frontal pole	63	lFroPo	Left Frontal Pole	[ 120 121 ]	Left/Right:FRP-frontal-pole	1737	5.86	-13.15,64.91,-0.90
Frontal pole	64	rFroPo	Right Frontal Pole	[ 120 121 ]	Left/Right:FRP-frontal-pole	2044	6.9	13.95,65.43,-0.35
Frontal pole	67	lRecGy	Left Gyrus Rectus	[ 124 125 ]	Left/Right:GRe-gyrus-rectus	983	3.32	-3.99,38.86,-22.43
Frontal pole	68	rRecGy	Right Gyrus Rectus	[ 124 125 ]	Left/Right:GRe-gyrus-rectus	992	3.35	4.47,39.72,-22.86
Frontal pole	75	lLatOrbGy	Left Lateral Orbital Gyrus	[ 136 137 ]	Left/Right:LOrG-lateral-orbital-gyrus	970	3.27	-39.58,42.65,-13.52
Frontal pole	76	rLatOrbGy	Right Lateral Orbital Gyrus	[ 136 137 ]	Left/Right:LOrG-lateral-orbital-gyrus	973	3.28	40.88,43.24,-13.44
Frontal pole	85	lMedOrbGy	Left Medial Orbital Gyrus	[ 146 147 ]	Left/Right:MOrG-medial-orbital-gyrus	2035	6.87	-15.68,34.30,-21.60
Frontal pole	86	rMedOrbGy	Right Medial Orbital Gyrus	[ 146 147 ]	Left/Right:MOrG-medial-orbital-gyrus	1920	6.48	16.06,35.91,-21.50
Frontal pole	115	lPosOrbGy	Left Posterior Orbital Gyrus	[ 178 179 ]	Left/Right:POrG-posterior-orbital-gyrus	1278	4.31	-30.97,21.36,-19.42
Frontal pole	116	rPosOrbGy	Right Posterior Orbital Gyrus	[ 178 179 ]	Left/Right:POrG-posterior-orbital-gyrus	1252	4.23	30.57,22.43,-19.40
Fusiforme gyri	65	lFusGy	Left Fusiform Gyrus	[ 122 123 ]	Left/Right:FuG-fusiform-gyrus	3242	10.94	-34.50,-35.67,-24.73
Fusiforme gyri	66	rFusGy	Right Fusiform Gyrus	[ 122 123 ]	Left/Right:FuG-fusiform-gyrus	3310	11.17	35.05,-33.09,-25.22
Insula/posterior insula	47	lAntIns	Left Anterior Insula	[ 102 103 ]	Left/Right:AIns-anterior-insula	1630	5.5	-36.22,10.26,-3.87
Insula/posterior insula	109	lPosIns	Left Posterior Insula	[ 172 173 ]	Left/Right:PIns-posterior-insula	705	2.38	-38.53,-11.29,2.34
Insula/posterior insula	110	rPosIns	Right Posterior Insula	[ 172 173 ]	Left/Right:PIns-posterior-insula	829	2.8	39.35,-9.49,2.19
Insula/posterior insula	48	rAntIns	Right Anterior Insula	[ 102 103 ]	Left/Right:AIns-anterior-insula	1679	5.67	37.41,11.29,-3.96
Lateral parietal lobe	51	lAngGy	Left Angular Gyrus	[ 106 107 ]	Left/Right:AnG-angular-gyrus	4470	15.09	-42.75,-63.10,37.84
Lateral parietal lobe	52	rAngGy	Right Angular Gyrus	[ 106 107 ]	Left/Right:AnG-angular-gyrus	5211	17.59	47.10,-57.23,36.58
Lateral parietal lobe	111	lParOpe	Left Parietal Operculum	[ 174 175 ]	Left/Right:PO-parietal-operculum	970	3.27	-48.45,-30.96,20.13
Lateral parietal lobe	112	rParOpe	Right Parietal Operculum	[ 174 175 ]	Left/Right:PO-parietal-operculum	858	2.9	49.03,-26.40,22.62
Lateral parietal lobe	129	lSupMarGy	Left Supramarginal Gyrus	[ 194 195 ]	Left/Right:SMG-supramarginal-gyrus	4084	13.78	-54.66,-39.25,38.01
Lateral parietal lobe	130	rSupMarGy	Right Supramarginal Gyrus	[ 194 195 ]	Left/Right:SMG-supramarginal-gyrus	3850	12.99	55.61,-33.36,40.43
Lateral parietal lobe	133	lSupParLo	Left Superior Parietal Lobule	[ 198 199 ]	Left/Right:SPL-superior-parietal-lobule	5620	18.97	-24.48,-57.19,56.50
Lateral parietal lobe	134	rSupParLo	Right Superior Parietal Lobule	[ 198 199 ]	Left/Right:SPL-superior-parietal-lobule	5519	18.63	25.63,-54.81,58.28
Medial frontal lobe	45	lAntCinGy	Left Anterior Cingulate Gyrus	[ 100 101 ]	Left/Right:ACgG-anterior-cingulate-gyrus	2072	6.99	-3.73,36.14,8.40
Medial frontal lobe	46	rAntCinGy	Right Anterior Cingulate Gyrus	[ 100 101 ]	Left/Right:ACgG-anterior-cingulate-gyrus	1462	4.93	4.43,34.20,9.75
Medial frontal lobe	77	lMidCinGy	Left Middle Cingulate Gyrus	[ 138 139 ]	Left/Right:MCgG-middle-cingulate-gyrus	1894	6.39	-3.29,-3.78,37.06
Medial frontal lobe	78	rMidCinGy	Right Middle Cingulate Gyrus	[ 138 139 ]	Left/Right:MCgG-middle-cingulate-gyrus	1824	6.16	4.51,-3.94,37.26
Medial frontal lobe	79	lMedFroCbr	Left Medial Frontal Cerebrum	[ 140 141 ]	Left/Right:MFC-medial-frontal-cortex	717	2.42	-4.01,44.53,-11.40
Medial frontal lobe	80	rMedFroCbr	Right Medial Frontal Cerebrum	[ 140 141 ]	Left/Right:MFC-medial-frontal-cortex	759	2.56	3.37,42.98,-12.40
Medial frontal lobe	103	lPosCinGy	Left Posterior Cingulate Gyrus	[ 166 167 ]	Left/Right:PCgG-posterior-cingulate-gyrus	1919	6.48	-4.78,-41.49,25.24
Medial frontal lobe	104	rPosCinGy	Right Posterior Cingulate Gyrus	[ 166 167 ]	Left/Right:PCgG-posterior-cingulate-gyrus	1610	5.43	6.06,-40.40,25.28
Medial parietal lobe	57	lCun	Left Cuneus	[ 114 115 ]	Left/Right:Cun-cuneus	2146	7.24	-5.14,-80.16,22.06
Medial parietal lobe	58	rCun	Right Cuneus	[ 114 115 ]	Left/Right:Cun-cuneus	2214	7.47	8.41,-77.53,24.45
Medial parietal lobe	105	lPCu	Left Precuneus	[ 168 169 ]	Left/Right:PCu-precuneus	5274	17.8	-6.16,-58.63,39.03
Medial parietal lobe	106	rPCu	Right Precuneus	[ 168 169 ]	Left/Right:PCu-precuneus	5066	17.1	8.18,-57.40,39.59
Medial temporal lobe/Parahippocampal gyrus	59	lEnt	Left Entorhinal Area	[ 116 117 ]	Left/Right:Ent-entorhinal-area	825	2.78	-21.35,-0.45,-28.79
Medial temporal lobe/Parahippocampal gyrus	60	rEnt	Right Entorhinal Area	[ 116 117 ]	Left/Right:Ent-entorhinal-area	899	3.03	21.37,1.14,-29.53
Occipital lobe	53	lCal+Cbr	Left Calcarine and Cerebrum	[ 108 109 ]	Left/Right:Calc-calcarine-cortex	1540	5.2	-9.05,-78.87,5.14
Occipital lobe	54	rCal+Cbr	Right Calcarine and Cerebrum	[ 108 109 ]	Left/Right:Calc-calcarine-cortex	1428	4.82	10.86,-76.11,7.02
Occipital lobe	69	lInfOccGy	Left Inferior Occipital Gyrus	[ 128 129 ]	Left/Right:IOG-inferior-occipital-gyrus	3028	10.22	-40.35,-81.53,-4.44
Occipital lobe	70	rInfOccGy	Right Inferior Occipital Gyrus	[ 128 129 ]	Left/Right:IOG-inferior-occipital-gyrus	3143	10.61	43.04,-77.76,-1.69
Occipital lobe	73	lLinGy	Left Lingual Gyrus	[ 134 135 ]	Left/Right:LiG-lingual-gyrus	3564	12.03	-10.76,-68.64,-6.85
Occipital lobe	74	rLinGy	Right Lingual Gyrus	[ 134 135 ]	Left/Right:LiG-lingual-gyrus	3692	12.46	12.67,-67.28,-6.21
Occipital lobe	83	lMidOccGy	Left Middle Occipital Gyrus	[ 144 145 ]	Left/Right:MOG-middle-occipital-gyrus	2884	9.73	-37.93,-80.44,21.72
Occipital lobe	84	rMidOccGy	Right Middle Occipital Gyrus	[ 144 145 ]	Left/Right:MOG-middle-occipital-gyrus	2269	7.66	40.39,-75.88,24.94
Occipital lobe	95	lOccPo	Left Occipital Pole	[ 156 157 ]	Left/Right:OCP-occipital-pole	2122	7.16	-13.36,-99.11,5.46
Occipital lobe	96	rOccPo	Right Occipital Pole	[ 156 157 ]	Left/Right:OCP-occipital-pole	1767	5.96	17.25,-97.47,6.46
Occipital lobe	97	lOccFusGy	Left Occipital Fusiform Gyrus	[ 160 161 ]	Left/Right:OFuG-occipital-fusiform-gyrus	1570	5.3	-26.51,-80.23,-15.22
Occipital lobe	98	rOccFusGy	Right Occipital Fusiform Gyrus	[ 160 161 ]	Left/Right:OFuG-occipital-fusiform-gyrus	1552	5.24	29.42,-77.37,-13.90
Occipital lobe	131	lSupOccGy	Left Superior Occipital Gyrus	[ 196 197 ]	Left/Right:SOG-superior-occipital-gyrus	1603	5.41	-19.26,-85.64,30.61
Occipital lobe	132	rSupOccGy	Right Superior Occipital Gyrus	[ 196 197 ]	Left/Right:SOG-superior-occipital-gyrus	2027	6.84	24.06,-83.51,30.89
Paracentral gyri	87	lMedPoCGy	Left Medial Postcentral Gyrus	[ 148 149 ]	Left/Right:MPoG-postcentral-gyrus-medial-segment	613	2.07	-5.56,-40.28,63.50
Paracentral gyri	88	rMedPoCGy	Right Medial Postcentral Gyrus	[ 148 149 ]	Left/Right:MPoG-postcentral-gyrus-medial-segment	610	2.06	6.69,-38.85,65.58
Paracentral gyri	89	lMedPrcGy	Left Medial Precentral Gyrus	[ 150 151 ]	Left/Right:MPrG-precentral-gyrus-medial-segment	1393	4.7	-4.61,-26.12,58.06
Paracentral gyri	90	rMedPrcGy	Right Medial Precentral Gyrus	[ 150 151 ]	Left/Right:MPrG-precentral-gyrus-medial-segment	1283	4.33	5.91,-24.76,58.34
Paracentral gyri	113	lPoCGy	Left Postcentral Gyrus	[ 176 177 ]	Left/Right:PoG-postcentral-gyrus	6053	20.43	-40.27,-25.88,52.47
Paracentral gyri	114	rPoCGy	Right Postcentral Gyrus	[ 176 177 ]	Left/Right:PoG-postcentral-gyrus	5565	18.78	40.68,-23.35,53.05
Paracentral gyri	119	lPrcGy	Left Precentral Gyrus	[ 182 183 ]	Left/Right:PrG-precentral-gyrus	6250	21.09	-38.23,-9.07,49.91
Paracentral gyri	120	rPrcGy	Right Precentral Gyrus	[ 182 183 ]	Left/Right:PrG-precentral-gyrus	6283	21.21	40.18,-6.73,49.01
Temporal gyri/Superior temporal sulcus	71	lInfTemGy	Left Inferior Temporal Gyrus	[ 132 133 ]	Left/Right:ITG-inferior-temporal-gyrus	5158	17.41	-50.12,-31.56,-27.45
Temporal gyri/Superior temporal sulcus	93	lMidTemGy	Left Middle Temporal Gyrus	[ 154 155 ]	Left/Right:MTG-middle-temporal-gyrus	6364	21.48	-59.00,-33.07,-8.77
Temporal gyri/Superior temporal sulcus	94	rMidTemGy	Right Middle Temporal Gyrus	[ 154 155 ]	Left/Right:MTG-middle-temporal-gyrus	6493	21.91	59.49,-30.59,-8.30
Temporal gyri/Superior temporal sulcus	117	lPla	Left Planum Polare	[ 180 181 ]	Left/Right:PP-planum-polare	806	2.72	-47.54,-4.33,-5.29
Temporal gyri/Superior temporal sulcus	118	rPla	Right Planum Polare	[ 180 181 ]	Left/Right:PP-planum-polare	769	2.6	48.84,-1.71,-5.90
Temporal gyri/Superior temporal sulcus	121	lTem	Left Temporal	[ 184 185 ]	Left/Right:PT-planum-temporale	843	2.85	-54.29,-30.40,13.68
Temporal gyri/Superior temporal sulcus	122	rTem	Right Temporal	[ 184 185 ]	Left/Right:PT-planum-temporale	826	2.79	55.89,-24.39,14.70
Temporal gyri/Superior temporal sulcus	135	lSupTemGy	Left Superior Temporal Gyrus	[ 200 201 ]	Left/Right:STG-superior-temporal-gyrus	2966	10.01	-59.40,-25.81,2.60
Temporal gyri/Superior temporal sulcus	136	rSupTemGy	Right Superior Temporal Gyrus	[ 200 201 ]	Left/Right:STG-superior-temporal-gyrus	3341	11.28	60.28,-21.06,2.16
Temporal gyri/Superior temporal sulcus	141	lTemTraGy	Left Temporal Transverse Gyrus	[ 206 207 ]	Left/Right:TTG-transverse-temporal-gyrus	541	1.83	-44.54,-21.27,9.14
Temporal gyri/Superior temporal sulcus	142	rTemTraGy	Right Temporal Transverse Gyrus	[ 206 207 ]	Left/Right:TTG-transverse-temporal-gyrus	526	1.78	45.30,-17.43,8.45
Temporal gyri/Superior temporal sulcus	72	rInfTemGy	Right Inferior Temporal Gyrus	[ 132 133 ]	Left/Right:ITG-inferior-temporal-gyrus	5475	18.48	50.87,-30.95,-26.46
Temporal pole	137	lTemPo	Left Temporal Pole	[ 202 203 ]	Left/Right:TMP-temporal-pole	4165	14.06	-40.41,11.66,-29.93
Temporal pole	138	rTemPo	Right Temporal Pole	[ 202 203 ]	Left/Right:TMP-temporal-pole	4337	14.64	40.07,13.05,-30.17
Thalamus	31	lThaPro	Left Thalamus Proper	[ 59 60 ]	Left/Right:Thalamus-Proper	2931	9.89	-11.51,-18.60,6.32
Thalamus	32	rThaPro	Right Thalamus Proper	[ 59 60 ]	Left/Right:Thalamus-Proper	2792	9.42	12.25,-17.60,6.44
